# Genome-wide association study of febrile seizures identifies seven new loci implicating fever response and neuronal excitability genes

**DOI:** 10.1101/2020.11.18.20233916

**Authors:** Line Skotte, João Fadista, Jonas Bybjerg-Grauholm, Vivek Appadurai, Michael S Hildebrand, Thomas F Hansen, Karina Banasik, Jakob Grove, Clara A Climent, Frank Geller, Carmen F Bjurström, Bjarni J Vilhjálmsson, Matthew Coleman, John A Damiano, Rosemary Burgess, Ingrid E Scheffer, Ole Birger Vesterager Pedersen, Christian Erikstrup, David Westergaard, Kaspar René Nielsen, Erik Sørensen, Mie Topholm Bruun, Xueping Liu, Henrik Hjalgrim, Tune H Pers, Preben Bo Mortensen, Ole Mors, Merete Nordentoft, Julie W Dreier, Anders Børglum, Jakob Christensen, David M Hougaard, Alfonso Buil, Anders Hviid, Mads Melbye, Henrik Ullum, Samuel F Berkovic, Thomas Werge, Bjarke Feenstra

## Abstract

Febrile seizures represent the most common type of pathological brain activity in young children and are influenced by genetic, environmental, and developmental factors. While usually benign, in a minority of cases, febrile seizures precede later development of epilepsy. Here, we conducted a genome-wide association study of febrile seizures with 7,635 cases and 93,966 controls identifying and replicating seven new loci, all with *P* < 5 × 10^−10^. Variants at two loci were functionally related to altered expression of the fever response genes *PTGER3* and *IL10*, and four other loci harbored genes (*BSN, ERC2, GABRG2, HERC1*) influencing neuronal excitability by regulating neurotransmitter release and binding, vesicular transport or membrane trafficking at the synapse. *GABRG2* is a well-established epilepsy gene comprising variants associated with febrile seizures, and overall we found positive genetic correlations with epilepsies (*r*_*g*_ = 0.39, *P* = 1.68 × 10^−4^). Finally, a polygenic risk score based on all genome-wide significant loci was associated within patients with number of hospital admissions with febrile seizures and age at first admission, suggesting potential clinical utility of improved genetic understanding of febrile seizure genesis.
