## Supplementary Table 2 for "Genome-wide association study of febrile seizures identifies seven new loci implicating fever response and neuronal excitability genes"

### Sheet: Alternative models
Chr	Position	SNP	Effect_allele	Alt_allele	Sample_set	ADD_beta	ADD_se	ADD_p	REC_beta	REC_se	REC_p	DOM_beta	DOM_se	DOM_p	AB_beta	AB_se	AB_p	BB_beta	BB_se	BB_p	p_full_vs_null	p_full_vs_add	p_full_vs_rec	p_full_vs_dom
1	71163715	rs3001038	A	G	SSI	0.170289	0.0392986	1.46956e-05	0.144677	0.0631369	0.0219354	0.313844	0.0658897	1.90579e-06	0.297146	0.0694606	1.88661e-05	0.347996	0.0795739	1.22418e-05	6.70518e-06	0.0256067	1.60204e-05	0.445529
					iPSYCH	0.143251	0.0291304	8.76278e-07	0.170757	0.0466026	0.000248198	0.217745	0.0495742	1.12153e-05	0.179104	0.0526877	0.000675453	0.289593	0.058824	8.52112e-07	3.93098e-06	0.412283	0.000599608	0.0265051
1	206944645	rs1518111	T	C	SSI	0.137359	0.0483892	0.00453071	0.30095	0.136395	0.0273513	0.141507	0.0576169	0.0140491	0.114973	0.0602301	0.0562756	0.336374	0.137711	0.0145818	0.0150592	0.532079	0.0567325	0.12287
					iPSYCH	0.167069	0.0355716	2.64398e-06	0.253949	0.100796	0.0117543	0.189748	0.0422625	7.13096e-06	0.17488	0.0439231	6.84836e-05	0.312226	0.101967	0.00219836	2.11181e-05	0.761936	7.84675e-05	0.196689
3	49644012	rs11917431	T	C	SSI	0.126	0.0421473	0.00279408	0.118621	0.0959163	0.216195	0.175731	0.0551945	0.00145331	0.171734	0.058266	0.00320443	0.193473	0.0993546	0.0514987	0.00611917	0.255476	0.00322056	0.830161
					iPSYCH	0.158567	0.0311736	3.6459e-07	0.356841	0.0655916	5.31779e-08	0.144417	0.0411537	0.000449417	0.0853056	0.0437288	0.0510825	0.395409	0.0686304	8.34056e-09	1.75317e-07	0.0170829	0.0513308	1.46588e-05
3	56298138	rs4974130	C	T	SSI	0.289041	0.0767388	0.000165516	0.813981	0.408454	0.0462794	0.288736	0.0808733	0.000356677	0.268747	0.0823	0.00109286	0.838927	0.408381	0.0399493	0.000746873	0.490366	0.00120793	0.170221
					iPSYCH	0.283122	0.0568345	6.30863e-07	0.483974	0.300548	0.107331	0.294499	0.0599612	9.03863e-07	0.287235	0.0609084	2.40711e-06	0.514608	0.300895	0.087218	9.23707e-06	0.851551	4.81144e-06	0.469911
5	161508503	rs1997583	T	A	SSI	0.180493	0.063804	0.00467132	0.299383	0.262168	0.253474	0.193105	0.0695252	0.00547819	0.184761	0.0712744	0.00953505	0.330242	0.26251	0.208386	0.0190911	0.893205	0.00994967	0.590184
					iPSYCH	0.211904	0.0508387	3.07054e-05	0.509693	0.222061	0.0217168	0.21713	0.054944	7.75533e-05	0.20064	0.0565238	0.000385743	0.516525	0.223207	0.0206617	0.000225236	0.646761	0.000489142	0.184521
14	71323249	rs244620	C	T	SSI	0.0985603	0.0405439	0.0150592	0.209923	0.0704457	0.00288313	0.0736881	0.0635179	0.246002	0.00454937	0.0685304	0.947072	0.212575	0.080992	0.00867389	0.0123529	0.0898021	0.947069	0.00638873
					iPSYCH	0.138391	0.0291413	2.04479e-06	0.241592	0.0481722	5.29879e-07	0.133175	0.0461573	0.003911	0.064264	0.0493164	0.192542	0.281783	0.0573815	9.07487e-07	2.33626e-06	0.0644305	0.191448	2.92872e-05
15	64132818	rs62023078	G	T	SSI	0.190139	0.0536645	0.000395451	0.162096	0.0621088	0.00905779	0.739146	0.186907	7.66592e-05	0.664794	0.193577	0.000594188	0.759065	0.187193	5.0137e-05	4.79022e-05	0.00774021	0.000307587	0.143342
					iPSYCH	0.140661	0.0397949	0.0004083	0.142115	0.0451121	0.00163129	0.345654	0.138104	0.0123197	0.258895	0.142233	0.0687257	0.378311	0.13858	0.00633527	0.00109855	0.3783	0.0599892	0.00964614
