## Supplementary Table 5 for "Genome-wide association study of febrile seizures identifies seven new loci implicating fever response and neuronal excitability genes"

### Sheet: GWAS catalog associations
FS_risk_allele	FS_P_value	chr	bp	PMID	Trait	SNP_effect_allele	Context	RiskAF	P	Ptext	OR_Beta	95CI
rs1518111-T	4.621e-08	1	206944645	20622878	Behcet's disease	rs1518111-?	intron_variant	NR	4e-18		1.45	[1.34-1.58]
rs1800871-A	3.087e-05	1	206946634	20622879	Behcet's disease	rs1800871-T	intergenic_variant	0.31	1e-14		1.45	[1.32-1.60]
rs12477385-T	1.032e-07	2	166144850	30038396	Educational attainment (MTAG)	rs12477385-T	intron_variant	0.2264	2e-12	(MTAG)	0.011	[0.0079-0.0141] unit increase
rs12477385-T	1.032e-07	2	166144850	30038396	Educational attainment (years of education)	rs12477385-T	intron_variant	0.2264	7e-11		0.0109	[0.0076-0.0142] unit increase
rs12477385-T	1.032e-07	2	166144850	30595370	Body mass index	rs12477385-?	intron_variant	NR	4e-10
rs3769943-G	2.965e-08	2	166186004	30643251	Cigarettes smoked per day (MTAG)	rs3769943-C	intron_variant	0.301	4e-10		0.0148686	[0.01-0.02] unit increase
rs10187103-C	8.814e-09	2	166188694	30643251	Age of smoking initiation (MTAG)	rs10187103-T	intron_variant	0.3	5e-09		0.00933382	[0.0062-0.0125] unit decrease
rs7420021-A	2.614e-08	2	166188699	30643251	Smoking initiation (ever regular vs never regular) (MTAG)	rs7420021-T	intron_variant	0.305	6e-12		0.00808228	[0.0058-0.0104] unit increase
rs3769955-T	3.77e-11	2	166234632	25344690	Febrile seizures	rs3769955-T	intron_variant	0.4	3e-10	(Overall)	1.22	[1.15-1.30]
rs7581427-T	1.386e-08	2	166238034	30038396	Highest math class taken (MTAG)	rs7581427-T	intron_variant	0.6652	9e-10	(MTAG)	0.0107	[0.0074-0.014] unit increase
rs2390258-G	8.758e-09	2	166250129	30224653	Diastolic blood pressure	rs2390258-A	intergenic_variant	0.3079	3e-10		0.1031	[0.071-0.135] mmHg decrease
rs13007361-G	1.561e-06	2	166250244	30643251	Smoking initiation (ever regular vs never regular)	rs13007361-A	intergenic_variant	0.208	2e-08		0.0175338	[0.011-0.024] unit increase
rs34095745-A	2.51e-07	2	166566005	29499414	Femoral neck bone mineral density	rs34095745-A	intergenic_variant	0.499915	6e-16		0.0556	[0.042-0.069] unit decrease
rs34095745-A	2.51e-07	2	166566005	29499414	Lumbar spine bone mineral density	rs34095745-A	intergenic_variant	0.499915	2e-11		0.0521	[0.037-0.067] unit decrease
rs35969972-C	1.049e-07	2	166573776	29304378	Total body bone mineral density (age 0-15)	rs35969972-T	intergenic_variant	0.5148	2e-09		0.0771	unit increase
rs7586085-G	3.318e-07	2	166577489	29304378	Total body bone mineral density	rs7586085-A	regulatory_region_variant	0.5189	2e-16	(European)	0.0511	unit increase
rs7586085-G	3.318e-07	2	166577489	29304378	Total body bone mineral density	rs7586085-A	regulatory_region_variant	0.5337	9e-21		0.0532	unit increase
rs6726821-G	3.353e-07	2	166578114	24945404	Bone mineral density (paediatric, total body less head)	rs6726821-T	intergenic_variant	0.54	4e-10		0.091	[0.062-0.120] unit increase
rs6726821-G	3.353e-07	2	166578114	24945404	Bone mineral density (paediatric, upper limb)	rs6726821-T	intergenic_variant	0.54	1e-08		0.083	[0.054-0.112] unit increase
rs6726821-G	3.353e-07	2	166578114	28743860	Bone mineral density (paediatric, total body less head)	rs6726821-G	intergenic_variant	0.45	3e-08		0.0769	[NR] unit decrease
rs6726821-G	3.353e-07	2	166578114	28743860	TB-LM or TBLH-BMD (pleiotropy)	rs6726821-G	intergenic_variant	0.45	4e-08
rs6710518-T	3.346e-07	2	166583244	21533022	Bone mineral density	rs6710518-T	intergenic_variant	NR	5e-10	(femoral neck)	0.064	[NR] unit decrease
rs1346004-A	6.991e-07	2	166601046	22504420	Lumbar spine bone mineral density	rs1346004-A	intergenic_variant	0.5	4e-30		0.06	[NR] unit decrease
rs1968294-T	3.516e-06	2	166618262	29304378	Total body bone mineral density (age 45-60)	rs1968294-T	splice_donor_variant	0.4895	4e-09		0.0632	unit decrease
rs9973361-A	5.738e-05	2	166716499	29304378	Total body bone mineral density	rs9973361-A	intron_variant	0.2873	1e-08		0.0355	unit decrease
rs565348-A	6.821e-16	2	166873299	30038396	Self-reported math ability (MTAG)	rs565348-A	intron_variant	0.6792	8e-10	(MTAG)	0.0118	[0.0081-0.0155] unit increase
rs565348-A	6.821e-16	2	166873299	30038396	Self-reported math ability	rs565348-A	intron_variant	0.6792	2e-09		0.0125	[0.0084-0.0166] unit increase
rs6732655-T	1.085e-18	2	166895066	25087078	Epilepsy	rs6732655-T	intron_variant	0.78	9e-10	(All epilepsy)	1.12	[1.08-1.16]
rs6432860-G	9.284e-19	2	166897864	25344690	Febrile seizures (MMR vaccine-unrelated)	rs6432860-G	synonymous_variant	0.704	2e-09		1.29	[1.19-1.40]
rs6432860-G	9.284e-19	2	166897864	25344690	Febrile seizures	rs6432860-G	synonymous_variant	0.704	2e-16	(Overall)	1.34	[1.25-1.43]
rs11885663-C	3.15e-21	2	166944004	30846698	Sleep duration	rs11885663-T	intron_variant	NR	4e-09		0.864	unit increase
rs13004083-A	9.046e-21	2	166945367	25344690	Febrile seizures (MMR vaccine-related)	rs13004083-A	intron_variant	0.765	3e-12		1.47	[1.32-1.63]
rs7587026-A	2.462e-10	2	166978750	24014518	Mesial temporal lobe epilepsy with hippocampal sclerosis	rs7587026-A	intron_variant	0.263	3e-09	(MTLEHS+FS vs. Controls)	1.42	[1.26-1.59]
rs7587026-A	2.462e-10	2	166978750	24014518	Mesial temporal lobe epilepsy with hippocampal sclerosis	rs7587026-A	intron_variant	0.263	4e-08	(MTLEHS vs. Controls)	1.24	[1.15-1.34]
rs666833-T	4.177e-06	2	166982290	30038396	Highest math class taken (MTAG)	rs666833-T	intron_variant	0.8584	2e-08	(MTAG)	0.0133	[0.0086-0.018] unit increase
rs6432877-G	8.853e-11	2	166998767	30531953	Epilepsy	rs6432877-G	intron_variant	0.26	2e-13		7.37	unit increase
rs2212656-A	9.32e-11	2	167000843	30531953	Focal epilepsy	rs2212656-A	intron_variant	0.26	7e-09		5.78	NR unit increase
rs150252215-A	9.272e-05	3	49296234	30038396	Educational attainment (years of education)	rs150252215-A	intergenic_variant	0.0437	4e-09		0.0204	[0.014-0.027] unit increase
rs35395347-G	2.35e-05	3	49334797	28240269	Blood protein levels	rs35395347-G	intron_variant	0.0717871	8e-55	(EA, Thioredoxin domain-containing protein 12)	1.287	[1.14-1.44] unit decrease
rs9818758-A	2.556e-05	3	49382925	27863252	High light scatter reticulocyte percentage of red cells	rs9818758-A	intergenic_variant	0.1712	6e-46		0.0675744	[0.058-0.077] unit decrease
rs9818758-A	2.556e-05	3	49382925	27863252	Reticulocyte count	rs9818758-A	intergenic_variant	0.1712	3e-46		0.067998	[0.059-0.077] unit decrease
rs9818758-A	2.556e-05	3	49382925	27863252	Reticulocyte fraction of red cells	rs9818758-A	intergenic_variant	0.1712	2e-49		0.0703882	[0.061-0.08] unit decrease
rs9818758-A	2.556e-05	3	49382925	28898252	Glycated hemoglobin levels	rs9818758-A	intergenic_variant	0.2028	8e-10	(European)	0.0121	[0.0082-0.016] unit increase
rs13086611-T	1.281e-08	3	49385417	27046643	Educational attainment	rs13086611-?	intergenic_variant	NR	2e-14		0.0354476	[NR] unit increase
rs13090388-T	1.128e-08	3	49391082	27225129	Educational attainment (years of education)	rs13090388-T	regulatory_region_variant	0.3104	3e-26		0.0255528	NR unit increase
rs13090388-T	1.128e-08	3	49391082	29326435	Intelligence (MTAG)	rs13090388-T	regulatory_region_variant	NR	5e-24		0.0337539	[0.027-0.04] unit increase
rs1987628-A	1.034e-08	3	49399259	29520040	Extremely high intelligence	rs1987628-A	intron_variant	0.319	4e-08		5.49	NR z score increase increase
rs148734725-A	1.031e-08	3	49406708	27225129	Educational attainment (college completion)	rs148734725-A	intron_variant	0.3236	5e-12		1.04501	[NR]
rs7623659-T	1.031e-08	3	49414791	29942086	Intelligence	rs7623659-T	intron_variant	NR	1e-27		10.887	z-score increase
rs7623659-T	1.031e-08	3	49414791	30038396	Cognitive performance (MTAG)	rs7623659-T	intron_variant	0.3076	4e-57	(MTAG)	0.0395	[0.035-0.044] unit increase
rs9859556-T	1.05e-08	3	49455986	30038396	Educational attainment (years of education)	rs9859556-T	intron_variant	0.3132	5e-82		0.029	[0.026-0.032] unit increase
rs7646366-A	1.04e-08	3	49470668	29844566	General cognitive ability	rs7646366-A	intergenic_variant	NR	2e-19		9.04	z-score increase
rs11708955-C	1.242e-08	3	49540114	29875488	Blood protein levels	rs11708955-C	intron_variant	0.314	8e-12	(Killer cell lectin-like receptor subfamily F member 1, KLRF1.7756.37.3)	0.18	[0.12-0.24] unit decrease
rs4625-G	5.456e-09	3	49572140	26301688	Pediatric autoimmune diseases	rs4625-G	3_prime_UTR_variant	0.31	8e-11
rs4625-G	5.456e-09	3	49572140	29500382	Feeling fed-up	rs4625-A	3_prime_UTR_variant	0.303255	1e-10		6.43	z score increase
rs4625-G	5.456e-09	3	49572140	29942085	Depressed affect	rs4625-G	3_prime_UTR_variant	NR	4e-10		0.01564	[0.011-0.021] unit decrease
rs35999162-G	1.154e-08	3	49597230	30595370	Educational attainment (years of education)	rs35999162-?	intron_variant	NR	6e-39
rs35999162-G	1.154e-08	3	49597230	30595370	Menarche (age at onset)	rs35999162-?	intron_variant	NR	6e-13
rs56116382-C	1.315e-06	3	49606188	27863252	High light scatter reticulocyte count	rs56116382-C	intron_variant	0.1783	5e-50		0.0694503	[0.06-0.079] unit decrease
rs56116382-C	1.315e-06	3	49606188	29326435	Intelligence (MTAG)	rs56116382-A	intron_variant	NR	6e-13		0.0288913	[0.021-0.037] unit decrease
rs56116382-C	1.315e-06	3	49606188	29844566	General cognitive ability	rs56116382-A	intron_variant	NR	2e-10		6.379	z-score decrease
rs56116382-C	1.315e-06	3	49606188	29942086	Intelligence	rs56116382-A	intron_variant	NR	1e-13		7.416	z-score decrease
rs11917431-T	4.422e-09	3	49644012	30038396	Highest math class taken (MTAG)	rs11917431-T	intron_variant	0.3084	4e-82	(MTAG)	0.0343	[0.031-0.038] unit increase
rs11917431-T	4.422e-09	3	49644012	30038396	Self-reported math ability (MTAG)	rs11917431-T	intron_variant	0.3079	9e-51	(MTAG)	0.0291	[0.025-0.033] unit increase
rs11921590-C	4.459e-09	3	49644193	30038396	Self-reported math ability	rs11921590-T	intron_variant	0.692	9e-32		0.0248	[0.021-0.029] unit decrease
rs1873625-A	5.524e-09	3	49666964	30038396	Educational attainment (MTAG)	rs1873625-A	intron_variant	0.3056	2e-95	(MTAG)	0.0295	[0.027-0.032] unit increase
rs1873625-A	5.524e-09	3	49666964	30038396	Highest math class taken	rs1873625-C	intron_variant	0.6895	5e-30		0.0279	[0.023-0.033] unit decrease
rs2172252-T	2.138e-08	3	49678307	29186694	Cognitive ability (MTAG)	rs2172252-?	intron_variant	NR	2e-16		8.22	z score decrease
rs6770670-C	2.007e-08	3	49686682	29875488	Blood protein levels	rs6770670-C	intron_variant	0.294	8e-77	(Erythrocyte band 7 integral membrane protein, STOM.8261.51.3)	0.47	[0.41-0.53] unit decrease
rs9836291-A	1.798e-08	3	49697459	26192919	Inflammatory bowel disease	rs9836291-?	intron_variant	NR	1e-52	(EA)
rs9858542-A	1.739e-08	3	49701983	17554300	Crohn's disease	rs9858542-A	synonymous_variant	0.28	4e-08		1.09	[0.96-1.24]
rs9858542-A	1.739e-08	3	49701983	19915572	Ulcerative colitis	rs9858542-?	synonymous_variant	NR	7e-09
rs9858542-A	1.739e-08	3	49701983	28240269	Blood protein levels	rs9858542-A	synonymous_variant	0.278169	1e-242	(Hepatocyte growth factor-like protein)	1.299	[1.24-1.36] unit decrease
rs13093385-T	1.895e-08	3	49710479	29875488	Blood protein levels	rs13093385-T	regulatory_region_variant	0.295	1e-153	(PR domain zinc finger protein 1, PRDM1.14197.2.3)	0.64	[0.6-0.68] unit decrease
rs9822268-A	2.295e-08	3	49719729	21297633	Ulcerative colitis	rs9822268-A	intron_variant	0.3	2e-17		1.21	[1.16-1.26]
rs3197999-A	4.778e-09	3	49721532	18587394	Crohn's disease	rs3197999-A	missense_variant	0.27	1e-12		1.2	[NR]
rs3197999-A	4.778e-09	3	49721532	20228799	Ulcerative colitis	rs3197999-T	missense_variant	NR	4e-09		1.21	[NR]
rs3197999-A	4.778e-09	3	49721532	21102463	Crohn's disease	rs3197999-A	missense_variant	0.297	6e-17		1.22	[1.16-1.27]
rs3197999-A	4.778e-09	3	49721532	21151127	Primary sclerosing cholangitis	rs3197999-?	missense_variant	0.28	1e-16		1.39	[1.24-1.56]
rs3197999-A	4.778e-09	3	49721532	23128233	Inflammatory bowel disease	rs3197999-A	missense_variant	0.296	1e-47		1.18	[1.144-1.216]
rs3197999-A	4.778e-09	3	49721532	23603763	Primary sclerosing cholangitis	rs3197999-A	missense_variant	0.285	2e-26		1.33	[1.26-1.40]
rs3197999-A	4.778e-09	3	49721532	26192919	Ulcerative colitis	rs3197999-A	missense_variant	0.2812	2e-37	(EA)	1.18658	[1.16-1.21]
rs3197999-A	4.778e-09	3	49721532	26974007	Chronic inflammatory diseases (ankylosing spondylitis, Crohn's disease, psoriasis, primary sclerosing cholangitis, ulcerative colitis) (pleiotropy)	rs3197999-?	missense_variant	NR	7e-55	(subset analysis)
rs3197999-A	4.778e-09	3	49721532	27992413	Primary sclerosing cholangitis	rs3197999-A	missense_variant	0.3	5e-26		1.33	[1.26-1.40]
rs3197999-A	4.778e-09	3	49721532	28067908	Crohn's disease	rs3197999-?	missense_variant		3e-23
rs3197999-A	4.778e-09	3	49721532	28067908	Inflammatory bowel disease	rs3197999-?	missense_variant		1e-33
rs3197999-A	4.778e-09	3	49721532	28067908	Ulcerative colitis	rs3197999-?	missense_variant		8e-20
rs3197999-A	4.778e-09	3	49721532	29875488	Blood protein levels	rs3197999-A	missense_variant	0.288	1e-28	(Dedicator of cytokinesis protein 9, DOCK9.14002.18.3)	0.3	[0.24-0.36] unit decrease
rs3197999-A	4.778e-09	3	49721532	29875488	Blood protein levels	rs3197999-A	missense_variant	0.288	2e-13	(Beta-crystallin B2, CRYBB2.10000.28.3)	0.2	[0.14-0.26] unit decrease
rs3197999-A	4.778e-09	3	49721532	29875488	Blood protein levels	rs3197999-A	missense_variant	0.288	3e-96	(Transmembrane protease serine 11D, TMPRSS11D.6547.83.3)	0.53	[0.47-0.59] unit decrease
rs3197999-A	4.778e-09	3	49721532	29875488	Blood protein levels	rs3197999-A	missense_variant	0.288	4e-48	(Tensin-2, TNS2.11667.29.3)	0.38	[0.32-0.44] unit decrease
rs13085791-A	2.377e-08	3	49721798	29875488	Blood protein levels	rs13085791-A	synonymous_variant	0.295	3e-59	(Alcohol dehydrogenase 1B, ADH1B.9834.62.3)	0.42	[0.36-0.48] unit decrease
rs9852529-A	3.779e-08	3	49730625	29500382	Feeling fed-up	rs9852529-A	intron_variant	0.288666	1e-09		6.12	z score decrease
rs9852529-A	3.779e-08	3	49730625	30072576	Blood protein levels	rs9852529-G	intron_variant	0.687969	1e-39	(PRDM1)	0.343756	[NR] unit increase
rs9852529-A	3.779e-08	3	49730625	30072576	Blood protein levels	rs9852529-G	intron_variant	0.687969	1e-43	(FASLG)	0.364725	[NR] unit decrease
rs9852529-A	3.779e-08	3	49730625	30072576	Blood protein levels	rs9852529-G	intron_variant	0.687969	2e-34	(TMPRSS11D)	0.325892	[NR] unit increase
rs9852529-A	3.779e-08	3	49730625	30072576	Blood protein levels	rs9852529-G	intron_variant	0.687969	8e-14	(RNF219)	0.19541	[NR] unit increase
rs9852529-A	3.779e-08	3	49730625	30072576	Blood protein levels	rs9852529-G	intron_variant	0.687969	9e-126	(LHCGR)	0.606536	[NR] unit decrease
rs9852529-A	3.779e-08	3	49730625	30072576	Blood protein levels	rs9852529-G	intron_variant	0.688	1e-300	(MST1)	1.335	[1.31-1.36] unit increase
rs9858213-T	4.182e-08	3	49731861	25201988	Educational attainment	rs9858213-T	intron_variant	0.288	5e-09		0.028	[NR] unit increase
rs35620248-A	3.88e-06	3	49737954	29875488	Blood protein levels	rs35620248-A	missense_variant	0.061	8e-184	(Thioredoxin domain-containing protein 12, TXNDC12.4815.25.3)	1.34	[1.24-1.44] unit decrease
rs73831818-G	1.346e-07	3	55988394	30643251	Smoking initiation (ever regular vs never regular) (MTAG)	rs73831818-G	intron_variant	0.057	1e-10		0.014912	[0.01-0.019] unit increase
rs73831818-G	1.346e-07	3	55988394	30643251	Smoking initiation (ever regular vs never regular)	rs73831818-G	intron_variant	0.057	5e-09		0.0320435	[0.021-0.043] unit increase
rs11915970-T	1.556e-07	3	56169965	28869591	Heel bone mineral density	rs11915970-A	intron_variant	0.880479	5e-09	(women)	0.0417815	[0.028-0.056] unit decrease
rs11915970-T	1.556e-07	3	56169965	28869591	Heel bone mineral density	rs11915970-A	intron_variant	0.881378	4e-14		0.0383746	[0.028-0.049] unit decrease
rs11915970-T	1.556e-07	3	56169965	30048462	Heel bone mineral density	rs11915970-?	intron_variant	NR	4e-44		0.0453374	[0.039-0.052] unit decrease
rs11915970-T	1.556e-07	3	56169965	30595370	Heel bone mineral density	rs11915970-?	intron_variant	NR	3e-51
rs11915970-T	1.556e-07	3	56169965	30598549	Heel bone mineral density	rs11915970-A	intron_variant	0.883242	4e-44		0.0404805	[0.035-0.046] unit decrease
rs114444506-C	5.18e-29	11	26346831	25344690	Febrile seizures (MMR vaccine-related)	rs114444506-C	intron_variant	0.028	2e-12		2.11	[1.72-2.60]
rs114444506-C	5.18e-29	11	26346831	25344690	Febrile seizures (MMR vaccine-unrelated)	rs114444506-C	intron_variant	0.028	5e-14		2.03	[1.69-2.45]
rs114444506-C	5.18e-29	11	26346831	25344690	Febrile seizures	rs114444506-C	intron_variant	0.028	4e-20	(Overall)	2.09	[1.79-2.44]
rs10858922-G	4.317e-06	12	90125089	30643258	Automobile speeding propensity	rs10858922-A	regulatory_region_variant	0.2784	2e-09		0.015019	[0.01-0.02] unit increase
rs7975788-G	5.673e-13	12	90273927	30593698	Body fat percentage	rs7975788-?	TF_binding_site_variant	NR	2e-08		0.13292	[0.086-0.18] unit increase
rs7965584-G	1.248e-12	12	90305779	20700443	Magnesium levels	rs7965584-G	intron_variant	0.29	1e-16		0.07	[0.005-0.009] mmol/L decrease
rs11105466-G	4.138e-05	12	90326919	30664745	Osteoarthritis of the hip or knee	rs11105466-A	intron_variant	0.42	2e-08		1.04	[1.03-1.06]
rs11105468-A	1.403e-13	12	90328833	25344690	Febrile seizures	rs11105468-A	intron_variant	0.292	3e-11	(Overall)	1.25	[1.17-1.33]
rs10858944-G	1.439e-06	12	90419192	28869591	Heel bone mineral density	rs10858944-G	intergenic_variant	0.600279	1e-30	(men)	0.0615686	[0.051-0.072] unit decrease
rs10858944-G	1.439e-06	12	90419192	28869591	Heel bone mineral density	rs10858944-G	intergenic_variant	0.601871	8e-63		0.0566901	[0.05-0.063] unit decrease
rs10858944-G	1.439e-06	12	90419192	28869591	Heel bone mineral density	rs10858944-G	intergenic_variant	0.603262	1e-31	(women)	0.053131	[0.044-0.062] unit decrease
rs10858944-G	1.439e-06	12	90419192	30048462	Heel bone mineral density	rs10858944-?	intergenic_variant	NR	5e-154		0.0544872	[0.05-0.059] unit decrease
rs10777221-T	1.83e-06	12	90441215	29304378	Total body bone mineral density	rs10777221-T	intergenic_variant	0.6063	1e-10		0.0373	unit decrease
rs7488974-G	1.925e-06	12	90442001	30598549	Heel bone mineral density	rs7488974-G	intron_variant	0.606933	2e-112		0.0460214	[0.042-0.05] unit decrease
rs7959983-T	9.874e-07	12	90452978	30595370	Morning person	rs7959983-?	intron_variant	NR	1e-12
rs7959983-T	9.874e-07	12	90452978	30696823	Chronotype	rs7959983-C	intron_variant	0.4045	5e-16		1.03035
rs7959983-T	9.874e-07	12	90452978	30696823	Morning person	rs7959983-C	intron_variant	0.4045	5e-16		1.03103
rs6538223-A	2.141e-08	12	90466043	30595370	Body mass index	rs6538223-?	intergenic_variant	NR	2e-08
rs10858948-G	2.17e-08	12	90478651	29455858	Diastolic blood pressure x smoking status (current vs non-current) interaction (2df test)	rs10858948-?	intergenic_variant	NR	2e-10	(EA)
rs10858948-G	2.17e-08	12	90478651	29455858	Diastolic blood pressure x smoking status (current vs non-current) interaction (2df test)	rs10858948-?	intergenic_variant	NR	6e-14
rs10858948-G	2.17e-08	12	90478651	29455858	Diastolic blood pressure x smoking status (ever vs never) interaction (2df test)	rs10858948-?	intergenic_variant	NR	2e-11	(EA)
rs10858948-G	2.17e-08	12	90478651	29455858	Diastolic blood pressure x smoking status (ever vs never) interaction (2df test)	rs10858948-?	intergenic_variant	NR	5e-15
rs10858948-G	2.17e-08	12	90478651	29455858	Systolic blood pressure x smoking status (current vs non-current) interaction (2df test)	rs10858948-?	intergenic_variant	NR	4e-10
rs10858948-G	2.17e-08	12	90478651	29455858	Systolic blood pressure x smoking status (ever vs never) interaction (2df test)	rs10858948-?	intergenic_variant	NR	1e-08	(EA)
rs10858948-G	2.17e-08	12	90478651	29455858	Systolic blood pressure x smoking status (ever vs never) interaction (2df test)	rs10858948-?	intergenic_variant	NR	4e-11
rs55849728-C	1.604e-06	12	90533915	30048462	Heel bone mineral density	rs55849728-?	intergenic_variant	NR	7e-157		0.0547485	[0.051-0.059] unit decrease
rs55849728-C	1.604e-06	12	90533915	30595370	Heel bone mineral density	rs55849728-?	intergenic_variant	NR	2e-175
rs7313782-A	1.736e-09	12	90537270	30578418	Systolic blood pressure	rs7313782-A	intergenic_variant	0.2666	3e-11		0.2709	[0.19-0.35] mmHg increase
rs4842509-C	2.277e-06	12	90562017	30696823	Morning person	rs4842509-T	intergenic_variant	0.3976	1e-14		1.0295
rs17836934-A	2.046e-06	12	90564295	29304378	Total body bone mineral density	rs17836934-A	intergenic_variant	0.6091	3e-08		0.0328	unit decrease
rs10858966-C	8.872e-09	12	90567026	30224653	Systolic blood pressure	rs10858966-C	intergenic_variant	0.2933	6e-20		0.254	[0.2-0.31] mmHg increase
