## Supplementary Table 6 for "Genome-wide association study of febrile seizures identifies seven new loci implicating fever response and neuronal excitability genes"

### Sheet: PTGER3 locus
CHROM	BEGIN	END	MARKER_ID	NS	FRAC_WITH_RARE	NUM_ALL_VARS	NUM_PASS_VARS	NUM_SING_VARS	PVALUE	STATRHO
1	70225892	70587533	1:70225892-70587533_LRRC7	10967	0.022522	103	63	41	0.4012	0.6
1	70611496	70671221	1:70611496-70671221_LRRC40	10967	0.070758	48	30	9	1	1
1	70687408	70716462	1:70687408-70716462_SRSF11	10967	0.0057445	33	24	15	0.24139	0
1	70728479	70820073	1:70728479-70820073_ANKRD13C	10967	0.0078417	34	21	16	0.46715	0
1	70820686	70833408	1:70820686-70833408_HHLA3	10967	0.0015501	18	9	5	0.73873	0
1	70877113	70904800	1:70877113-70904800_CTH	10967	0.021063	30	16	7	0.05715	0.1
1	71349682	71513256	1:71349682-71513256_PTGER3	10967	0.0080241	53	31	20	0.31375	0
1	71530779	71546674	1:71530779-71546674_ZRANB2	10967	0.0022796	26	17	11	0.38955	1
1	71873154	72163693	1:71873154-72163693_NEGR1	10967	0.095468	10	7	3	0.65623	1

### Sheet: IL10 locus
CHROM	BEGIN	END	MARKER_ID	NS	FRAC_WITH_RARE	NUM_ALL_VARS	NUM_PASS_VARS	NUM_SING_VARS	PVALUE	STATRHO
1	206137337	206145464	1:206137337-206145464_FAM72A	10967	0.04167	15	11	3	0.55716	1
1	206224469	206231135	1:206224469-206231135_AVPR1B	10967	0.12127	88	54	30	0.81639	0
1	206239389	206243245	1:206239389-206243245_C1orf186	10967	0.0023707	13	7	3	0.87331	1
1	206317613	206331199	1:206317613-206331199_CTSE	10967	0.056351	62	39	24	0.28178	1
1	206516223	206634742	1:206516223-206634742_SRGAP2	10967	0.099936	97	58	25	0.45165	0
1	206646584	206669465	1:206646584-206669465_IKBKE	10967	0.058175	94	62	34	0.090348	0
1	206665756	206671008	1:206665756-206671008_C1orf147	10967	0.0087535	44	30	18	0.53146	1
1	206680955	206760244	1:206680955-206760244_RASSF5	10967	0.020151	44	24	11	0.32852	1
1	206767030	206785642	1:206767030-206785642_EIF2D	10967	0.010304	44	20	10	0.68504	0
1	206809065	206822266	1:206809065-206822266_DYRK3	10967	0.0051974	45	27	14	0.15391	1
1	206858620	206906032	1:206858620-206906032_MAPKAPK2	10967	0.0049239	36	21	12	0.49556	1
1	206941984	206945754	1:206941984-206945754_IL10	10967	0.011398	19	11	7	0.45762	0
1	206972256	207015959	1:206972256-207015959_IL19	10967	0.0028267	24	14	9	0.7861	1
1	207039264	207041899	1:207039264-207041899_IL20	10967	0.005015	29	18	8	0.016671	0
1	207071206	207076376	1:207071206-207076376_IL24	10967	0.0086624	21	13	10	0.14137	1
1	207078372	207095192	1:207078372-207095192_FAIM3	10967	0.059907	35	15	10	1	1
1	207103669	207113870	1:207103669-207113870_PIGR	10967	0.072308	96	66	28	0.0029734	0.4
1	207131863	207140965	1:207131863-207140965_FCAMR	10967	0.14817	93	59	29	0.39027	0
1	207195352	207200937	1:207195352-207200937_C1orf116	10967	0.063372	110	66	36	0.74055	0
1	207222375	207225568	1:207222375-207225568_YOD1	10967	0.0049239	25	15	6	0.028846	0
1	207228149	207252342	1:207228149-207252342_PFKFB2	10967	0.024255	56	35	12	0.67981	1
1	207262905	207273260	1:207262905-207273260_C4BPB	10967	0.017781	36	21	11	0.69714	0
1	207286380	207318057	1:207286380-207318057_C4BPA	10967	0.12191	53	33	13	0.88892	0
1	207495123	207533012	1:207495123-207533012_CD55	10967	0.047597	58	32	15	0.11594	0
1	207627795	207658843	1:207627795-207658843_CR2	10967	0.072034	131	59	26	0.072815	1
1	207669614	207803958	1:207669614-207803958_CR1	10967	0.25321	173	102	48	0.86129	1
1	207818618	207897017	1:207818618-207897017_CR1L	10967	0.072034	86	46	24	0.045822	1
1	207925595	207943690	1:207925595-207943690_CD46	10967	0.0063828	34	17	9	0.50332	0

### Sheet: BSN locus
CHROM	BEGIN	END	MARKER_ID	NS	FRAC_WITH_RARE	NUM_ALL_VARS	NUM_PASS_VARS	NUM_SING_VARS	PVALUE	STATRHO
3	48445907	48465999	3:48445907-48465999_PLXNB1	10967	0.10322	334	216	122	1	0
3	48473847	48476523	3:48473847-48476523_CCDC51	10967	0.0093006	68	41	24	0.22745	1
3	48481722	48482030	3:48481722-48482030_TMA7	10967	0.00027355	3	2	1	0.77814	1
3	48488335	48506936	3:48488335-48506936_ATRIP	10967	0.044497	93	58	26	0.47367	1
3	48507894	48508992	3:48507894-48508992_TREX1	10967	0.020151	72	49	22	0.85805	0
3	48510516	48541517	3:48510516-48541517_SHISA5	10967	0.0072946	35	20	8	1	1
3	48557214	48598535	3:48557214-48598535_PFKFB4	10967	0.005015	59	32	21	1	0
3	48600230	48600482	3:48600230-48600482_UCN2	10967	0.0033738	24	15	9	0.65813	1
3	48602240	48632589	3:48602240-48632589_COL7A1	10967	0.19048	600	367	206	0.22783	0
3	48636568	48647051	3:48636568-48647051_UQCRC1	10967	0.06711	75	44	24	0.070653	1
3	48658292	48659187	3:48658292-48659187_TMEM89	10967	0.0067475	30	20	8	0.74018	0
3	48663424	48671025	3:48663424-48671025_SLC26A6	10967	0.031276	106	66	35	0.45493	0
3	48677114	48700016	3:48677114-48700016_CELSR3	10967	0.092642	358	246	137	0.086476	0
3	48701366	48723239	3:48701366-48723239_NCKIPSD	10967	0.062916	119	80	42	0.91107	1
3	48725726	48752838	3:48725726-48752838_IP6K2	10967	0.10313	61	33	20	0.61558	1
3	48789025	48884989	3:48789025-48884989_PRKAR2A	10967	0.0082976	37	21	11	0.29302	1
3	48895147	48936218	3:48895147-48936218_SLC25A20	10967	0.0037385	41	21	13	0.001386	0
3	48955774	48956401	3:48955774-48956401_C3orf71	10967	0.05863	30	16	8	0.24246	0
3	48964998	49020632	3:48964998-49020632_ARIH2	10967	0.0023707	28	16	9	0.3693	1
3	49027807	49044299	3:49027807-49044299_P4HTM	10967	0.023707	53	35	14	0.24692	1
3	49044842	49052712	3:49044842-49052712_WDR6	10967	0.031914	187	109	67	0.51813	0
3	49053041	49055975	3:49053041-49055975_DALRD3	10967	0.010121	86	54	37	0.081205	0.1
3	49059582	49060601	3:49059582-49060601_NDUFAF3	10967	0.004012	33	22	15	0.20238	1
3	49061944	49065908	3:49061944-49065908_IMPDH2	10967	0.0048327	42	26	19	0.82408	1
3	49067904	49114378	3:49067904-49114378_QRICH1	10967	0.0043768	53	31	22	0.0010958	0
3	49135441	49142213	3:49135441-49142213_QARS	10967	0.024437	123	65	37	0.86744	1
3	49145895	49156569	3:49145895-49156569_USP19	10967	0.039026	204	134	84	0.64673	1
3	49158677	49170302	3:49158677-49170302_LAMB2	10967	0.23908	351	205	115	1	0
3	49200254	49201637	3:49200254-49201637_CCDC71	10967	0.0098477	81	48	32	0.13737	0.2
3	49210210	49213220	3:49210210-49213220_KLHDC8B	10967	0.0051062	49	33	19	0.38457	0
3	49215110	49227522	3:49215110-49227522_RP11-694I15.6	10967	0.0062004	29	19	10	0.25511	1
3	49249233	49294683	3:49249233-49294683_CCDC36	10967	0.036382	60	37	22	0.030163	1
3	49298097	49298452	3:49298097-49298452_RP11-3B7.1	10967	0.085165	21	13	6	1	1
3	49308638	49314284	3:49308638-49314284_C3orf62	10967	0.035744	29	17	9	0.1634	1
3	49315808	49377456	3:49315808-49377456_USP4	10967	0.03547	122	74	40	0.073057	1
3	49394834	49395686	3:49394834-49395686_GPX1	10967	0.0024619	26	17	11	0.56005	0
3	49397767	49412946	3:49397767-49412946_RHOA	10967	0.0014589	8	6	2	0.55893	1
3	49449938	49452268	3:49449938-49452268_TCTA	10967	0.0020972	10	6	2	0.64984	1
3	49454987	49459865	3:49454987-49459865_AMT	10967	0.032735	67	46	23	0.008078	1
3	49462389	49466624	3:49462389-49466624_NICN1	10967	0.042126	21	13	6	1	1
3	49548008	49570610	3:49548008-49570610_DAG1	10967	0.047597	103	65	40	0.33621	1
3	49592130	49701982	3:49592130-49701982_BSN	10967	0.18711	651	420	248	0.66927	1
3	49711929	49720771	3:49711929-49720771_APEH	10967	0.01313	109	71	45	0.29121	1
3	49721507	49726094	3:49721507-49726094_MST1	10967	0.065834	98	63	33	1	1
3	49722090	49722090	3:49722090-49722090_AC099668.5	10967	9.1183e-05	1	1	1	0.81188	NA
3	49728602	49758728	3:49728602-49758728_RNF123	10967	0.081153	200	126	71	0.24214	1
3	49755398	49759792	3:49755398-49759792_AMIGO3	10967	0.014042	104	67	44	0.21922	1
3	49759217	49761081	3:49759217-49761081_GMPPB	10967	0.051792	51	37	23	1	0
3	49764566	49785459	3:49764566-49785459_IP6K1	10967	0.0062916	40	25	15	0.18078	0
3	49828272	49837208	3:49828272-49837208_CDHR4	10967	0.018601	126	64	44	0.82458	1
3	49840847	49842383	3:49840847-49842383_FAM212A	10967	0.005471	55	33	17	1	1
3	49842753	49851180	3:49842753-49851180_UBA7	10967	0.034741	149	85	48	0.062556	0.2
3	49866549	49893877	3:49866549-49893877_TRAIP	10967	0.017051	57	39	18	0.80227	0
3	49896754	49899817	3:49896754-49899817_CAMKV	10967	0.0047415	47	22	10	1	1
3	49924751	49941030	3:49924751-49941030_MST1R	10967	0.050789	259	158	96	0.51001	0
3	49946454	49967318	3:49946454-49967318_MON1A	10967	0.017689	89	58	37	0.33197	0
3	50000117	50114463	3:50000117-50114463_RBM6	10967	0.075226	85	56	29	0.49748	1
3	50129525	50155882	3:50129525-50155882_RBM5	10967	0.010304	58	39	26	0.86954	0
3	50197098	50225538	3:50197098-50225538_SEMA3F	10967	0.014224	85	56	25	0.78669	0
3	50229171	50232390	3:50229171-50232390_GNAT1	10967	0.0047415	40	29	19	0.8318	1
3	50251836	50256379	3:50251836-50256379_SLC38A3	10967	0.0010942	8	6	3	0.61051	1
3	50264566	50295004	3:50264566-50295004_GNAI2	10967	0.010851	22	16	7	0.29675	0
3	50307866	50313045	3:50307866-50313045_SEMA3B	10967	0.00018237	4	2	2	0.85252	1
3	50316565	50324626	3:50316565-50324626_C3orf45	10967	0.0037385	26	15	8	0.77858	0
3	50325638	50330342	3:50325638-50330342_IFRD2	10967	0.05471	141	93	53	0.54446	0
3	50330682	50333031	3:50330682-50333031_HYAL3	10967	0.020516	85	53	23	0.67628	1
3	50334052	50334954	3:50334052-50334954_NAT6	10967	0.033099	43	27	14	0.15733	0
3	50337927	50340374	3:50337927-50340374_HYAL1	10967	0.013313	79	48	27	0.8957	1
3	50355585	50357901	3:50355585-50357901_HYAL2	10967	0.01076	61	38	18	0.35924	0
3	50363814	50365514	3:50363814-50365514_TUSC2	10967	0.001003	7	7	4	0.64213	1
3	50368032	50378176	3:50368032-50378176_RASSF1	10967	0.019604	57	34	17	0.67653	1
3	50378851	50382964	3:50378851-50382964_ZMYND10	10967	0.033373	78	49	30	0.55799	1
3	50385044	50388070	3:50385044-50388070_NPRL2	10967	0.0041944	38	26	21	0.5666	0
3	50388922	50391167	3:50388922-50391167_CYB561D2	10967	0.0097565	37	20	7	0.053485	0
3	50392787	50396454	3:50392787-50396454_TMEM115	10967	0.0042856	23	18	12	0.89286	1
3	50402127	50431560	3:50402127-50431560_CACNA2D2	10967	0.019787	119	82	55	0.72877	1

### Sheet: ERC2 locus
CHROM	BEGIN	END	MARKER_ID	NS	FRAC_WITH_RARE	NUM_ALL_VARS	NUM_PASS_VARS	NUM_SING_VARS	PVALUE	STATRHO
3	55504149	55514939	3:55504149-55514939_WNT5A	10967	0.0025531	23	17	13	0.27652	0.2
3	55733425	56469026	3:55733425-56469026_ERC2	10967	0.14699	75	46	30	0.69554	1
3	56592781	56655623	3:56592781-56655623_CCDC66	10967	0.058904	112	61	35	0.53347	0
3	56657229	56717022	3:56657229-56717022_FAM208A	10967	0.068934	152	93	45	0.26943	1
3	56763303	56992916	3:56763303-56992916_ARHGEF3	10967	0.013769	59	32	15	0.80039	0
3	57107735	57108282	3:57107735-57108282_SPATA12	10967	0.071487	15	7	5	0.030491	1
3	57130435	57199284	3:57130435-57199284_IL17RD	10967	0.072673	108	71	42	0.26067	0
3	57232238	57233929	3:57232238-57233929_HESX1	10967	0.004012	20	8	2	0.087102	0
3	57269610	57294779	3:57269610-57294779_APPL1	10967	0.0026443	37	18	11	0.01513	0

### Sheet: GABRG2 locus
CHROM	BEGIN	END	MARKER_ID	NS	FRAC_WITH_RARE	NUM_ALL_VARS	NUM_PASS_VARS	NUM_SING_VARS	PVALUE	STATRHO
5	160721168	160973619	5:160721168-160973619_GABRB2	10967	0.004012	30	17	8	0.49071	0
5	161113017	161128694	5:161113017-161128694_GABRA6	10967	0.032096	43	26	13	0.30651	0
5	161277843	161324372	5:161277843-161324372_GABRA1	10967	0.0026443	22	16	11	0.33557	1
5	161495022	161580331	5:161495022-161580331_GABRG2	10967	0.002006	33	14	10	0.25314	0

### Sheet: MAP9K3 locus
CHROM	BEGIN	END	MARKER_ID	NS	FRAC_WITH_RARE	NUM_ALL_VARS	NUM_PASS_VARS	NUM_SING_VARS	PVALUE	STATRHO
14	70346444	70496970	14:70346444-70496970_SMOC1	10967	0.019787	48	35	22	0.5661	1
14	70512738	70635105	14:70512738-70635105_SLC8A3	10967	0.096107	94	64	39	0.3371	0.4
14	70793127	70826292	14:70793127-70826292_COX16	10967	0.00091183	8	7	3	0.68816	1
14	70839721	70883676	14:70839721-70883676_SYNJ2BP	10967	0.00082064	11	7	6	0.68394	1
14	70924286	70926330	14:70924286-70926330_ADAM21	10967	0.011671	55	34	17	0.41959	0
14	70989305	70991603	14:70989305-70991603_ADAM20	10967	0.025258	81	41	16	0.42874	1
14	71048198	71063357	14:71048198-71063357_MED6	10967	0.0012766	16	7	4	0.55637	1
14	71109002	71137847	14:71109002-71137847_TTC9	10967	0.033464	21	14	10	0.55696	1
14	71197135	71275720	14:71197135-71275720_MAP3K9	10967	0.065013	137	76	42	0.11623	0.5
14	71374592	71576561	14:71374592-71576561_PCNX	10967	0.075864	185	117	66	0.040475	0
14	72054605	72205823	14:72054605-72205823_SIPA1L1	10967	0.083706	163	100	65	0.31624	0

### Sheet: HERC1 locus
CHROM	BEGIN	END	MARKER_ID	NS	FRAC_WITH_RARE	NUM_ALL_VARS	NUM_PASS_VARS	NUM_SING_VARS	PVALUE	STATRHO
15	63414071	63433965	15:63414071-63433965_LACTB	10967	0.033646	47	32	12	0.73446	0
15	63447840	63448726	15:63447840-63448726_RPS27L	10967	0.00045591	3	2	1	0.3106	0
15	63541902	63555816	15:63541902-63555816_RAB8B	10967	0.0020972	5	4	1	0.4837	0
15	63569901	63597972	15:63569901-63597972_APH1B	10967	0.083523	33	18	8	0.28856	1
15	63618489	63673891	15:63618489-63673891_CA12	10967	0.0087535	47	26	14	0.24999	1
15	63796949	63882987	15:63796949-63882987_USP3	10967	0.0069299	41	28	16	0.19558	0
15	63889595	63893872	15:63889595-63893872_AC118274.1	10967	0.027993	39	23	9	0.75197	1
15	63889614	63893872	15:63889614-63893872_FBXL22	10967	0.01231	37	22	9	0.56236	0
15	63901290	64067804	15:63901290-64067804_HERC1	10967	0.15155	350	207	119	0.8716	0
15	64200726	64332460	15:64200726-64332460_DAPK2	10967	0.051427	81	53	32	0.11069	0.3
15	64365133	64385964	15:64365133-64385964_FAM96A	10967	0.0013677	16	9	5	0.43066	0
15	64388219	64430393	15:64388219-64430393_SNX1	10967	0.062187	58	41	19	1	1
15	64443987	64446703	15:64443987-64446703_SNX22	10967	0.0036473	24	15	8	1.7536e-05	0.2
15	64448233	64455152	15:64448233-64455152_PPIB	10967	0.0038297	31	20	12	0.083331	0.2
15	64464140	64592662	15:64464140-64592662_CSNK1G1	10967	0.02079	26	19	10	0.84538	0
15	64665913	64679648	15:64665913-64679648_KIAA0101	10967	0.026625	14	11	7	0.73273	0
15	64680082	64747240	15:64680082-64747240_TRIP4	10967	0.015775	58	37	22	0.061017	1
15	64791701	64792592	15:64791701-64792592_RP11-702L15.2	10967	0.039938	33	18	9	0.65079	1
15	64791701	64973539	15:64791701-64973539_ZNF609	10967	0.023799	143	80	50	0.17898	0.7
15	64980914	64983781	15:64980914-64983781_OAZ2	10967	0.0023707	16	8	4	0.29612	0.7
15	65033392	65043795	15:65033392-65043795_RBPMS2	10967	0.0090271	22	17	11	0.8644	1
15	65107916	65116425	15:65107916-65116425_PIF1	10967	0.058539	104	74	40	0.43245	0
