## Supplementary Table 7 for "Genome-wide association study of febrile seizures identifies seven new loci implicating fever response and neuronal excitability genes"

### Sheet: PTGER3 locus
Post-Pr(# of causal SNPs is 1) = 1
log10bf	8.45545
min(|ld|)	0.949732
mean(|ld|)	0.949732
median(|ld|)	0.949732
index	SNP	Prob
1	rs3001038:71163715:G:A	0.69231
2	rs2820551:71163908:G:A	0.298693

### Sheet: IL10 locus
Post-Pr(# of causal SNPs is 1) = 1
log10bf	5.93333
min(|ld|)	0.939433
mean(|ld|)	0.959662
median(|ld|)	0.939905
index	SNP	Prob
1	rs1554286:206944233:A:G	0.449159
2	exm-rs1518111	0.326441
3	rs1518110:206944861:A:C	0.220063

### Sheet: BSN locus
Post-Pr(# of causal SNPs is 1) = 1
log10bf	8.06604
min(|ld|)	0.933434
mean(|ld|)	0.986182
median(|ld|)	0.991857
index	SNP	Prob
1	rs11917431:49644012:C:T	0.0161839
2	rs11921590:49644193:T:C	0.0158126
3	rs13064576:49642430:C:T	0.0158126
4	rs3197999:49721532:G:A	0.0153061
5	rs11272058:49654710:AATACATTATATATATATATAT:A	0.0147505
6	rs4625	0.0132869
7	rs9837341:49664767:A:G	0.0131406
8	rs1873625:49666964:C:A	0.0131406
9	rs36093993:49425186:C:CA	0.0129802
10	rs7614725:49650395:G:A	0.0128409
11	rs9862080:49674458:A:G	0.0128409
12	rs147141470:49638084:AAAATT:A	0.0128409
13	rs6803222:49665976:T:G	0.0128409
14	rs9833611:49651210:G:A	0.0128409
15	rs9827708:49649989:C:G	0.0128409
16	rs9824092:49674147:C:G	0.0128409
17	rs11710037:49675334:C:G	0.0128409
18	rs34893377:49515972:T:TA	0.0108268
19	rs7633271:49555963:T:C	0.0105272
20	rs71627384:49428822:CA:C	0.0105272
21	rs3926569:49558716:C:T	0.0105272
22	rs34196454:49563456:G:A	0.0100503
23	rs1801143:49570200:C:T	0.00982017
24	rs7622302:49547561:T:C	0.00982017
25	rs140523972:49575137:ATTTCT:A	0.00959551
26	rs13062429:49559485:A:G	0.00937613
27	rs6797664:49539222:G:A	0.0087485
28	rs34363169:49537712:G:A	0.0087485
29	rs10212296:49542273:T:C	0.0087485
30	rs6766581:49539401:T:C	0.0087485
31	rs11719996:49525958:T:C	0.00854904
32	rs6766131:49538932:T:C	0.00854904
33	rs35261698:49537839:C:G	0.00854904
34	rs11712569:49540152:A:G	0.00854904
35	rs9850072:49529482:C:T	0.00854904
36	rs9821311:49543656:C:T	0.00854904
37	rs9858418:49543288:A:G	0.00854904
38	rs9818590:49525096:A:G	0.00854904
39	rs7630869:49522543:C:T	0.00835427
40	rs9827021:49514764:C:A	0.00835427
41	rs12330269:49513910:G:A	0.00835427
42	rs9853683:49512588:A:G	0.00835427
43	rs138073019:49536129:T:TTTA	0.00797832
44	rs9841110:49492481:C:G	0.00797832
45	rs6767355:49504095:T:C	0.00793017
46	rs6446264:49417243:C:A	0.00793017
47	rs7623659:49414791:C:T	0.00793017
48	rs34588335:49407660:G:C	0.00793017
49	rs6809216:49412559:G:A	0.00793017
50	rs35200461:49478988:CT:C	0.00779693
51	rs67216675:49493151:G:T	0.00779693
52	rs6793308:49424283:C:T	0.00774918
53	rs1800668:49395757:G:A	0.00774918
54	rs71627385:49432526:C:CA	0.00774918
55	rs13087851:49408974:A:G	0.00774918
56	rs13079643:49477466:G:A	0.00774918
57	rs35115732:49475155:T:C	0.00774918
58	rs1987628:49399259:G:A	0.00774918
59	rs35169793:49423274:A:G	0.00774918
60	rs111903592:49427319:G:C	0.00774918
61	rs7648841:49416825:G:A	0.00774918
62	rs9878943:49434654:G:A	0.00774918
63	rs3811699:49396360:T:C	0.00774918
64	rs7646366:49470668:G:A	0.00774918
65	rs67485053:49405164:A:G	0.00774918
66	rs11716974:49431853:G:A	0.00774918
67	rs11706370	0.00774918
68	rs148734725:49406708:G:A	0.00774918
69	rs11922013:49458355:G:C	0.00757245
70	rs6779524:49450449:C:T	0.00757245
71	rs6997:49453834:C:T	0.00757245
72	rs1050450:49394834:G:A	0.00757245
73	rs9871380:49438221:G:A	0.00757245
74	rs9814873:49454112:A:G	0.00757245
75	rs6446272:49463287:G:A	0.00757245
76	rs35024166:49456101:A:AT	0.00757245
77	rs10640:49454277:G:A	0.00757245
78	rs9859556:49455986:G:T	0.00757245
79	rs6446277:49473077:G:A	0.00757245
80	rs13090388:49391082:C:T	0.00723134
81	rs11711536:49391240:C:T	0.00723134
82	rs71324962:49487487:A:C	0.00706676
83	rs13079082:49574808:C:G	0.00695167
84	rs11130203:49575367:G:A	0.00695167
85	exm-rs11715915	0.00690604
86	rs10582618:49577046:TAG:T	0.00679428
87	rs60482815:49490188:AT:A	0.00674909
88	rs34293138:49579017:T:C	0.00664055
89	3:49489827:CA:C	0.00662303
90	rs3811697:49590770:C:T	0.00659581
91	rs35999162:49597230:C:G	0.00634378
92	rs13086611:49385417:A:T	0.00620055
93	rs9858280:49597737:T:C	0.00620055
94	rs11708955:49540114:T:C	0.00620055
95	rs17080528:49389842:C:T	0.00606065
96	rs9837027:49597013:C:T	0.00592401
97	rs71080505:49435636:T:TAGCCAAGTG	0.00579054
98	rs199933423:49386313:AAAAAGAAAAAG:A	0.00553282
99	rs71324979:49619651:T:C	0.00553282
100	rs11926781:49603289:C:T	0.00540843
101	rs34465751:49490009:CA:C	0.00540649
102	rs33999608:49611660:CA:C	0.00528692
103	rs34427167:49610223:C:T	0.00528692
104	rs11713474:49611457:A:G	0.00528692
105	rs9875617:49634696:G:A	0.00509154
106	rs11720597:49635354:G:A	0.00509154
107	rs9811982:49624377:A:C	0.00486671
108	rs9882740:49702484:T:C	0.0046596
109	rs9858542:49701983:G:A	0.0046596
110	rs9823546:49705512:T:A	0.00455703
111	rs9836291:49697459:G:A	0.00445679
112	rs11718165:49696797:A:G	0.00445679
113	rs11709525:49690496:C:T	0.00429839
114	rs13093385:49710479:A:T	0.00426308
115	rs1131095:49714225:T:C	0.00426308

### Sheet: ERC2 locus
Post-Pr(# of causal SNPs is 1) = 1
log10bf	8.75824
min(|ld|)	0.778494
mean(|ld|)	0.972559
median(|ld|)	0.98953
index	SNP	Prob
1	rs4974130:56298138:T:C	0.0325481
2	rs6789409:56303321:T:C	0.0314496
3	rs368654679:56304206:AAAAG:A	0.0285067
4	rs58413645:56295989:G:T	0.0285067
5	rs2167617:56288321:C:T	0.0276636
6	rs6803165:56229305:G:A	0.0272698
7	rs56004380:56314042:G:T	0.0244345
8	rs17732598:56232234:A:G	0.0216394
9	rs59079055:56278755:A:G	0.0214531
10	rs7650293:56278506:T:C	0.0214531
11	rs71309946:56343274:G:T	0.0212668
12	rs111388129:56247129:C:T	0.0206152
13	rs4974180:56234135:T:C	0.0198109
14	rs4974179:56230867:C:T	0.0192927
15	rs6801342:56243172:A:T	0.0190388
16	rs34027389:56228358:G:A	0.0178199
17	rs72871533:56227125:G:A	0.0171273
18	rs12490280:56258565:T:C	0.0171273
19	rs12492055:56239203:G:T	0.0168136
20	rs4974196:56357553:G:A	0.0163294
21	rs7613726:56225903:C:G	0.0160337
22	rs6783356:56224087:G:A	0.0156166
23	rs6786058:56224301:G:A	0.0156166
24	rs61347507:56223095:CAG:C	0.0154122
25	rs17056646:56244784:C:T	0.0153882
26	rs6804221	0.0152106
27	rs60383545:56223115:T:C	0.0152106
28	rs60384923:56208008:T:G	0.0150117
29	rs112582428:56264055:G:A	0.0149443
30	rs55849756:56236729:C:T	0.0147936
31	rs4974120	0.0144309
32	rs73834604:56213923:G:A	0.0142424
33	rs1078310:56218725:C:G	0.0140374
34	rs12486948:56252719:G:A	0.0138546
35	rs4974183:56246776:A:G	0.0136743
36	3:56246774:A:ATGTG	0.0136743
37	rs1078309:56218889:T:C	0.0133208
38	rs755321:56218384:C:G	0.0133208
39	rs145800856:56218652:T:TGA	0.0133208
40	rs977313:56259872:T:A	0.0133208
41	rs1452212:56366020:G:A	0.0132833
42	rs6782034:56220373:T:C	0.0128081
43	rs148316142:56220406:T:TA	0.0128081
44	rs4974176:56221607:T:G	0.0128081
45	rs4974121:56221062:G:C	0.0126417
46	rs4974123:56221217:T:C	0.0126417
47	rs76332336:56200461:T:C	0.011831
48	rs35995295:56363874:A:C	0.0114193
49	rs12491217:56199355:T:A	0.0109607
50	rs78914791:56057997:G:A	0.0108562
51	rs17288728:56318630:G:A	0.00953705
52	rs11926826:56273512:C:A	0.00925418
53	rs72870171:56205166:A:T	0.00660875
54	rs6764295	0.00652189
55	rs6763791:56213170:G:A	0.00627605
56	rs6788949:56213177:C:T	0.00627605
57	rs4974173:56213648:G:A	0.0061956
58	rs61689518:56213218:C:T	0.0061956
59	rs12496048:56414387:C:T	0.00531289
60	rs72870196:56214448:G:A	0.00524116
61	rs12494857:56409134:T:C	0.00507806
62	exm324777	0.00447227
63	rs4974170:56181178:A:T	0.00445737
64	rs200698685:56248348:T:C	0.00442327
65	rs1352009:56186069:C:T	0.00440127

### Sheet: GABRG2 locus
Post-Pr(# of causal SNPs is 1) = 1
log10bf	5.57051
min(|ld|)	0.0951932
mean(|ld|)	0.571407
median(|ld|)	0.543284
index	SNP	Prob
1	rs1997583:161508503:A:T	0.0533662
2	rs3216599:161501920:C:CTT	0.0520373
3	rs34352711:161499826:G:GATA	0.0465156
4	rs78447120:161555198:C:T	0.0454579
5	rs78148330:161555623:C:G	0.044802
6	rs2268583:161495852:C:T	0.0395929
7	rs200374467:161561336:ATACT:A	0.037118
8	rs3797860:161498797:A:G	0.0313446
9	rs17060038:161497295:A:G	0.0309636
10	rs17060039:161498545:T:C	0.0302158
11	rs17060111:161565710:G:A	0.0299282
12	rs78763781:161506923:T:C	0.0298124
13	rs3797863:161499455:T:C	0.0291292
14	rs74352187:161507183:G:T	0.0287382
15	rs2178932:161505486:C:A	0.0274078
16	rs11135176:161522556:C:T	0.027329
17	rs77084045:161573492:C:G	0.0244734
18	rs2205364:161560132:C:G	0.0238376
19	rs75273643:161594802:A:G	0.0190282
20	rs78129026:161610789:G:A	0.0190282
21	rs111865914:161594516:G:A	0.0187634
22	rs74741800:161591547:A:T	0.0182454
23	rs115559855:161596926:C:T	0.017992
24	rs115910867:161605810:T:G	0.0165468
25	rs7736568:161614634:G:A	0.0161436
26	rs79111427:161602448:C:G	0.0150632
27	rs77084216:161602324:T:A	0.0150632
28	rs35256194:161605608:C:T	0.0148564
29	rs12514373:161488330:C:A	0.0147228
30	rs78977235:161611257:T:A	0.0142534
31	rs139517361:161611796:TTTGA:T	0.0142534
32	rs3216598:161511279:T:TA	0.0139173
33	rs80091100:161540007:G:A	0.00758896
34	rs114971859:161602050:A:G	0.00562583
35	rs150220141:161620054:CACT:C	0.00496978
36	rs113351852:161615540:T:C	0.00496978
37	rs17462644:161620940:G:T	0.00490201
38	rs79877185:161560267:G:A	0.00470664
39	rs12520033:161543116:A:G	0.00457176
40	rs41330247:161629975:T:C	0.00439355
41	rs113824610:161568290:T:G	0.00420807
42	rs1474528:161630671:G:A	0.00399752
43	rs11280887:161550385:A:ATGATTATTAT	0.00397979
44	rs17060106:161557953:A:C	0.00396883
45	rs17060101:161550426:A:G	0.00372736
46	rs211014:161576418:C:A	0.00338746
47	rs76594926:161630139:C:T	0.00337586
48	rs76051706:161557477:A:G	0.00319245
49	rs55712126:161528378:T:G	0.00295654
50	rs17060112:161569089:A:G	0.0025209
51	rs17060103:161552411:A:T	0.00251793
52	rs10491329:161571700:A:G	0.00223637
53	rs1012866	0.00222856
54	rs17060118:161572618:T:G	0.00209311
55	rs33995879:161575444:TA:T	0.00185995
56	rs647625:161582777:G:A	0.00183152
57	rs418210:161580983:C:T	0.00174896

### Sheet: MAP3K9 locus
Post-Pr(# of causal SNPs is 1) = 1
log10bf	5.38908
min(|ld|)	0.840572
mean(|ld|)	0.925596
median(|ld|)	0.922351
index	SNP	Prob
1	rs244620:71323249:T:C	0.313587
2	rs8011857:71292948:A:G	0.268441
3	rs7140822:71289408:A:T	0.121518
4	rs8019156:71278113:C:T	0.113873
5	rs7144786:71295001:G:T	0.0860926
6	rs11844844:71286436:G:A	0.0348988
7	rs8022410:71275323:A:G	0.00396318
8	rs2158528:71281599:G:A	0.00382062
9	rs7153775	0.00355145
10	rs8022269:71266779:A:G	0.00322499

### Sheet: HERC1 locus
Post-Pr(# of causal SNPs is 1) = 1
log10bf	5.52926
min(|ld|)	0.371886
mean(|ld|)	0.764808
median(|ld|)	0.763613
index	SNP	Prob
1	rs4267257:64098137:A:G	0.0863762
2	rs12324106:64164693:C:T	0.0654961
3	rs62023083:64150007:G:T	0.0639871
4	rs62023084:64155519:G:A	0.0591774
5	rs62023113:64169223:A:G	0.0572449
6	rs62023111:64157697:C:T	0.0564914
7	rs62023110:64157020:G:A	0.0547715
8	rs113453908:64159176:C:T	0.049931
9	rs76836538:64038611:T:C	0.0412647
10	rs62023078:64132818:G:T	0.0408388
11	rs17773700:64049764:C:T	0.039993
12	rs13379670:64068284:T:C	0.0364169
13	rs62020761:64032823:G:A	0.0353473
14	rs12324720:64092140:G:A	0.0337415
15	rs62020781:64063128:C:T	0.0336916
16	rs12324667:64161785:A:T	0.0331267
17	rs201336383:64058449:TTA:T	0.0322116
18	rs112305294:64081756:G:A	0.0312319
19	rs62020789:64079875:G:C	0.0307538
20	rs62020829:64096253:A:G	0.0169819
21	rs80047978:64098694:G:A	0.0152895
22	rs34675318:64167098:G:A	0.00220404
23	rs12592616:64165974:C:G	0.00213317
24	rs3056825:64147326:CTTT:C	0.00206015
25	rs62023082:64145744:G:A	0.00187526
26	rs4380015:64145499:A:G	0.00187526
27	rs79720097:64144581:G:A	0.00185032
28	rs62023116:64175473:C:T	0.00180933
29	rs200385746:64164213:CAA:C	0.00169931
30	rs35297956:64171288:T:G	0.00156838
31	rs2053594:64151344:T:C	0.00149689
32	rs7180823:64150869:T:G	0.00149689
33	rs151120682:64169429:G:A	0.00135822
34	15:63913810:C:CCAGT	0.00123141
35	rs62012822:63914552:G:A	0.00114658
36	rs60618359:63907452:T:G	0.00113322
37	rs62012823:63915349:A:G	0.00113086
38	rs62012820:63908587:G:T	0.00111764
39	rs62012824:63915526:C:T	0.00111536
40	rs62023118:64176761:G:T	0.00110497
41	rs62023117:64176045:G:A	0.00106687
42	rs191583823:63913699:C:T	0.00105754
43	rs4412925	0.00104306
44	rs62014185:63975262:C:G	0.00104118
45	rs62012786:63898613:C:T	0.00101299
46	rs62012787:63899972:C:A	0.000999201
47	rs62012364:64013174:A:C	0.000985608
